# Genetic evidence of cross-border *Plasmodium vivax* spread in a malaria pre-elimination region of South Asia

**DOI:** 10.64898/2026.02.02.26345415

**Authors:** Anjana Rai, Edwin Sutanto, Prakash Ghimire, Sonam Wangchuk, Tobgyel Drukpa, Mohammad Shafiul Alam, Najia Ghanchi, Awab Gulam Rahim, Angela Rumaseb, Hidayat Trimarsanto, Kian Soon Hoon, Nabaraj Adhikari, Sanjib Adhikari, Megha Raj Banjara, Komal Raj Rijal, Roshan Nepal, Ramesh Regmi, Bushra Qurashi, Shan-e-Zehra Zaidi, Mohammad Asim Beg, Benedikt Ley, Ric N Price, Kamala Thriemer, Sarah Auburn

## Abstract

**Background:** *Plasmodium vivax* is the predominant cause of malaria in South Asia. *P. vivax* cases have fallen over the past decade, but cross-border transmission remains a major challenge to elimination. Genetic data can generate valuable insights into transmission; however, until now, only low-resolution data have been available from Nepal, Bhutan and Bangladesh. We piloted high-resolution genotyping using a new microhaplotype (multiallelic) assay to monitor *P. vivax* transmission across borders.

**Methods:** Genotyping was conducted using the 93-microhaplotype vivaxGEN panel on *P. vivax* parasites collected from patients enrolled in clinical trials in Bangladesh, Bhutan, and Nepal between 2013 and 2023. These data were compared with open-access microhaplotype and genomic data derived from Afghanistan, India, and Pakistan between 2014 and 2024. Polyclonality and relatedness (identity by descent (IBD)) were determined within and between countries.

**Results:** High-quality genotyping data were generated for Nepal (n = 19), Bhutan (n = 27), and Bangladesh (n = 35); comparative data were sourced from Afghanistan (n = 159), India (n = 24), and Pakistan (n = 213). Overall, 29.6% (47/159) of isolates from Afghanistan and 20.2% (43/213) from Pakistan had polyclonal infections, whereas all parasites from Bhutan, Nepal and Bangladesh were monoclonal, suggesting lower superinfection. Country-wide IBD analyses revealed three genetic clusters partitioning Bangladesh and Bhutan (partial) from the remaining countries. There were two sub-populations in Bhutan, which separated local and cross-border imported cases.

**Conclusions:** Our results highlight the use of regional high-resolution genetic data to enhance monitoring of transmission intensity and cross-border importations.
