## Supplementary Data 1 for "Genetic evidence of cross-border *Plasmodium vivax* spread in a malaria pre-elimination region of South Asia"

Sample	Country	Site	Type	ENA
AF001_092_D0RP3_NV22	Afghanistan	Nangarhar	AmpSeq	ERR15155776
AF001_099_D0	Afghanistan	Nangarhar	AmpSeq	ERR15155777
AF001_101_D0	Afghanistan	Nangarhar	AmpSeq	ERR15155778
AF001_102_D0	Afghanistan	Nangarhar	AmpSeq	ERR15155779
AF001_103_D0	Afghanistan	Nangarhar	AmpSeq	ERR15155780
AF001_104_D0	Afghanistan	Nangarhar	AmpSeq	ERR15155781
AF001_112_D0	Afghanistan	Nangarhar	AmpSeq	ERR15155782
AF001_114_D0	Afghanistan	Nangarhar	AmpSeq	ERR15155783
AF001_117_D0	Afghanistan	Nangarhar	AmpSeq	ERR15155784
AF001_118_D0	Afghanistan	Nangarhar	AmpSeq	ERR15155785
AF001_120_D0	Afghanistan	Nangarhar	AmpSeq	ERR15155786
AF001_122_D0	Afghanistan	Nangarhar	AmpSeq	ERR15155787
AF001_123_D0	Afghanistan	Nangarhar	AmpSeq	ERR15155788
AF001_125_D0	Afghanistan	Nangarhar	AmpSeq	ERR15155789
AF001_126_D0	Afghanistan	Nangarhar	AmpSeq	ERR15155790
AF001_127_D0	Afghanistan	Nangarhar	AmpSeq	ERR15155791
AF001_128_D0	Afghanistan	Nangarhar	AmpSeq	ERR15155792
AF001_129_D0	Afghanistan	Nangarhar	AmpSeq	ERR15155793
AF001_130_D0	Afghanistan	Nangarhar	AmpSeq	ERR15155794
AF001_131_D0	Afghanistan	Nangarhar	AmpSeq	ERR15155795
AF001_132_D0	Afghanistan	Nangarhar	AmpSeq	ERR15155796
AF001_134_D0	Afghanistan	Nangarhar	AmpSeq	ERR15155797
AF001_136_D0	Afghanistan	Nangarhar	AmpSeq	ERR15155798
AF001_141_D0	Afghanistan	Nangarhar	AmpSeq	ERR15155800
AF001_142_D0	Afghanistan	Nangarhar	AmpSeq	ERR15155801
AF001_143_D0	Afghanistan	Nangarhar	AmpSeq	ERR15155802
AF001_146_D0	Afghanistan	Nangarhar	AmpSeq	ERR15155803
AF001_147_D0	Afghanistan	Nangarhar	AmpSeq	ERR15155804
AF001_149_D0	Afghanistan	Nangarhar	AmpSeq	ERR15155805
AF001_151_D0	Afghanistan	Nangarhar	AmpSeq	ERR15155806
AF001_152_D0	Afghanistan	Nangarhar	AmpSeq	ERR15155807
AF001_154_D0	Afghanistan	Nangarhar	AmpSeq	ERR15155808
AF001_156_D0	Afghanistan	Nangarhar	AmpSeq	ERR15155809
AF001_157_D0	Afghanistan	Nangarhar	AmpSeq	ERR15155810
AF001_158_D0	Afghanistan	Nangarhar	AmpSeq	ERR15155811
AF001_159_D0	Afghanistan	Nangarhar	AmpSeq	ERR15155812
AF001_161_D0	Afghanistan	Nangarhar	AmpSeq	ERR15155813
AF001_162_D0	Afghanistan	Nangarhar	AmpSeq	ERR15155814
AF001_163_D0	Afghanistan	Nangarhar	AmpSeq	ERR15155815
AF001_165_D0	Afghanistan	Nangarhar	AmpSeq	ERR15155816
AF001_166_D0	Afghanistan	Nangarhar	AmpSeq	ERR15155817
AF001_167_D0	Afghanistan	Nangarhar	AmpSeq	ERR15155818
AF001_168_D0	Afghanistan	Nangarhar	AmpSeq	ERR15155819
AF001_169_D0	Afghanistan	Nangarhar	AmpSeq	ERR15155820
AF001_170_D0	Afghanistan	Nangarhar	AmpSeq	ERR15155821
AF001_171_D0	Afghanistan	Nangarhar	AmpSeq	ERR15155822
AF001_172_D0	Afghanistan	Nangarhar	AmpSeq	ERR15155823
AF001_174_D0	Afghanistan	Nangarhar	AmpSeq	ERR15155824
AF001_175_D0	Afghanistan	Nangarhar	AmpSeq	ERR15155825
AF001_176_D0	Afghanistan	Nangarhar	AmpSeq	ERR15155826
AF001_181_D0	Afghanistan	Nangarhar	AmpSeq	ERR15155827
AF001_182_D0	Afghanistan	Nangarhar	AmpSeq	ERR15155828
AF001_184_D0	Afghanistan	Nangarhar	AmpSeq	ERR15155829
AF001_188_D0	Afghanistan	Nangarhar	AmpSeq	ERR15155830
AF001_189_D0	Afghanistan	Nangarhar	AmpSeq	ERR15155831
AF001_192_D0	Afghanistan	Nangarhar	AmpSeq	ERR15155832
AF001_195_D0	Afghanistan	Nangarhar	AmpSeq	ERR15155833
AF001_196_D0	Afghanistan	Nangarhar	AmpSeq	ERR15155834
AF001_197_D0	Afghanistan	Nangarhar	AmpSeq	ERR15155835
AF001_199_D0	Afghanistan	Nangarhar	AmpSeq	ERR15155836
AF001_200_D0	Afghanistan	Nangarhar	AmpSeq	ERR15155837
AF001_205_D0	Afghanistan	Nangarhar	AmpSeq	ERR15155838
AF001_206_D0	Afghanistan	Nangarhar	AmpSeq	ERR15155839
AF001_208_D0	Afghanistan	Nangarhar	AmpSeq	ERR15155840
AF001_210_D0	Afghanistan	Nangarhar	AmpSeq	ERR15155841
AF001_214_D0	Afghanistan	Nangarhar	AmpSeq	ERR15155843
AF001_216_D0	Afghanistan	Nangarhar	AmpSeq	ERR15155844
AF001_217_D0	Afghanistan	Nangarhar	AmpSeq	ERR15155845
AF001_219_D0	Afghanistan	Nangarhar	AmpSeq	ERR15155846
AF001_220_D0	Afghanistan	Nangarhar	AmpSeq	ERR15155847
AF001_222_D0	Afghanistan	Nangarhar	AmpSeq	ERR15155849
AF001_223_D0	Afghanistan	Nangarhar	AmpSeq	ERR15155850
AF001_224_D0	Afghanistan	Nangarhar	AmpSeq	ERR15155851
AF001_225_D0	Afghanistan	Nangarhar	AmpSeq	ERR15155852
AF001_227_D0	Afghanistan	Nangarhar	AmpSeq	ERR15155853
AF001_228_D0	Afghanistan	Nangarhar	AmpSeq	ERR15155854
AF001_229_D0	Afghanistan	Nangarhar	AmpSeq	ERR15155855
AF001_230_D0	Afghanistan	Nangarhar	AmpSeq	ERR15155856
AF001_232_D0	Afghanistan	Nangarhar	AmpSeq	ERR15155857
AF001_233_D0	Afghanistan	Nangarhar	AmpSeq	ERR15155858
AF001_234_D0	Afghanistan	Nangarhar	AmpSeq	ERR15155859
AF001_235_D0	Afghanistan	Nangarhar	AmpSeq	ERR15155860
AF001_236_D0	Afghanistan	Nangarhar	AmpSeq	ERR15155861
AF001_237_D0	Afghanistan	Nangarhar	AmpSeq	ERR15155862
AF001_238_D0	Afghanistan	Nangarhar	AmpSeq	ERR15155863
AF001_240_D0	Afghanistan	Nangarhar	AmpSeq	ERR15155864
AF001_248_D0	Afghanistan	Nangarhar	AmpSeq	ERR15155866
AF001_249_D0	Afghanistan	Nangarhar	AmpSeq	ERR15155867
AF001_250_D0	Afghanistan	Nangarhar	AmpSeq	ERR15155868
AF001_251_D0	Afghanistan	Nangarhar	AmpSeq	ERR15155869
AF001_252_D0	Afghanistan	Nangarhar	AmpSeq	ERR15155870
AF001_253_D0	Afghanistan	Nangarhar	AmpSeq	ERR15155871
AF001_254_D0	Afghanistan	Nangarhar	AmpSeq	ERR15155872
AF001_255_D0	Afghanistan	Nangarhar	AmpSeq	ERR15155873
AF001_257_D0	Afghanistan	Nangarhar	AmpSeq	ERR15155874
AF001_258_D0	Afghanistan	Nangarhar	AmpSeq	ERR15155875
AF001_260_D0	Afghanistan	Nangarhar	AmpSeq	ERR15155876
AF001_261_D0	Afghanistan	Nangarhar	AmpSeq	ERR15155877
AF001_262_D0	Afghanistan	Nangarhar	AmpSeq	ERR15155878
AF001_263_D0	Afghanistan	Nangarhar	AmpSeq	ERR15155879
AF001_264_D0	Afghanistan	Nangarhar	AmpSeq	ERR15155880
AF001_266_D0	Afghanistan	Nangarhar	AmpSeq	ERR15155881
AF001_271_D0	Afghanistan	Nangarhar	AmpSeq	ERR15155882
AF001_273_D0	Afghanistan	Nangarhar	AmpSeq	ERR15155883
AF001_274_D0	Afghanistan	Nangarhar	AmpSeq	ERR15155884
AF001_275_D0	Afghanistan	Nangarhar	AmpSeq	ERR15155885
AF001_276_D0	Afghanistan	Nangarhar	AmpSeq	ERR15155886
AF001_277_D0	Afghanistan	Nangarhar	AmpSeq	ERR15155887
AF001_278_D0	Afghanistan	Nangarhar	AmpSeq	ERR15155888
AF001_279_D0	Afghanistan	Nangarhar	AmpSeq	ERR15155889
AF001_280_D0	Afghanistan	Nangarhar	AmpSeq	ERR15155890
AF001_281_D0	Afghanistan	Nangarhar	AmpSeq	ERR15155891
AF001_282_D0	Afghanistan	Nangarhar	AmpSeq	ERR15155892
AF001_283_D0	Afghanistan	Nangarhar	AmpSeq	ERR15155893
AF001_284_D0	Afghanistan	Nangarhar	AmpSeq	ERR15155894
AF001_285_D0	Afghanistan	Nangarhar	AmpSeq	ERR15155895
AF001_287_D0	Afghanistan	Nangarhar	AmpSeq	ERR15155896
AF001_291_D0	Afghanistan	Nangarhar	AmpSeq	ERR15155897
AF001_293_D0	Afghanistan	Nangarhar	AmpSeq	ERR15155898
AF001_294_D0	Afghanistan	Nangarhar	AmpSeq	ERR15155899
AF001_296_D0	Afghanistan	Nangarhar	AmpSeq	ERR15155900
AF001_297_D0	Afghanistan	Nangarhar	AmpSeq	ERR15155901
AF001_298_D0	Afghanistan	Nangarhar	AmpSeq	ERR15155902
AF001_300_D0	Afghanistan	Nangarhar	AmpSeq	ERR15155903
AF001_302_D0	Afghanistan	Nangarhar	AmpSeq	ERR15155904
AF001_303_D0	Afghanistan	Nangarhar	AmpSeq	ERR15155905
AF001_304_D0	Afghanistan	Nangarhar	AmpSeq	ERR15155906
AF001_307_D0	Afghanistan	Nangarhar	AmpSeq	ERR15155907
AF001_309_D0	Afghanistan	Nangarhar	AmpSeq	ERR15155908
AF008_002_D0_D	Afghanistan	Laghman	AmpSeq	ERR15155909
AF008_016_D0	Afghanistan	Laghman	AmpSeq	ERR15155910
AF008_024_D0	Afghanistan	Laghman	AmpSeq	ERR15155911
AF008_058_D0	Afghanistan	Laghman	AmpSeq	ERR15155912
AF008_059_D0	Afghanistan	Laghman	AmpSeq	ERR15155914
AF008_060_D0	Afghanistan	Laghman	AmpSeq	ERR15155915
AF008_061_D0	Afghanistan	Laghman	AmpSeq	ERR15155916
AF008_067_D0	Afghanistan	Laghman	AmpSeq	ERR15155917
AF008_068_D0	Afghanistan	Laghman	AmpSeq	ERR15155918
AF008_070_D0	Afghanistan	Laghman	AmpSeq	ERR15155919
AF008_074_D0	Afghanistan	Laghman	AmpSeq	ERR15155920
AF008_076_D0	Afghanistan	Laghman	AmpSeq	ERR15155921
AF008_082_D0	Afghanistan	Laghman	AmpSeq	ERR15155922
AF008_083_D0	Afghanistan	Laghman	AmpSeq	ERR15155923
AF008_084_D0	Afghanistan	Laghman	AmpSeq	ERR15155924
AF008_088_D0	Afghanistan	Laghman	AmpSeq	ERR15155925
AF008_089_D0	Afghanistan	Laghman	AmpSeq	ERR15155926
AF008_090_D0	Afghanistan	Laghman	AmpSeq	ERR15155927
AF008_092_D0	Afghanistan	Laghman	AmpSeq	ERR15155928
AF008_094_D0	Afghanistan	Laghman	AmpSeq	ERR15155929
AF008_095_D0	Afghanistan	Laghman	AmpSeq	ERR15155930
AF008_096_D0	Afghanistan	Laghman	AmpSeq	ERR15155931
AF008_102_D0	Afghanistan	Laghman	AmpSeq	ERR15155932
AF008_106_D0	Afghanistan	Laghman	AmpSeq	ERR15155933
AF008_107_D0	Afghanistan	Laghman	AmpSeq	ERR15155934
AF008_115_D0	Afghanistan	Laghman	AmpSeq	ERR15155935
AF008_117_D0	Afghanistan	Laghman	AmpSeq	ERR15155936
AF008_119_D0	Afghanistan	Laghman	AmpSeq	ERR15155937
AF008_120_D0	Afghanistan	Laghman	AmpSeq	ERR15155938
AF008-004_D0	Afghanistan	Laghman	AmpSeq	ERR15155775
F-010	Bangladesh	Chattogram	AmpSeq	ERR16332800
F-045	Bangladesh	Chattogram	AmpSeq	ERR16332796
F-066	Bangladesh	Chattogram	AmpSeq	ERR16332793
F-081	Bangladesh	Chattogram	AmpSeq	ERR16332790
F-082	Bangladesh	Chattogram	AmpSeq	ERR16332789
F-090	Bangladesh	Chattogram	AmpSeq	ERR16332788
F-093	Bangladesh	Chattogram	AmpSeq	ERR16332787
F-097	Bangladesh	Chattogram	AmpSeq	ERR16332818
F-103	Bangladesh	Chattogram	AmpSeq	ERR16332786
F-124	Bangladesh	Chattogram	AmpSeq	ERR16332785
F-160	Bangladesh	Chattogram	AmpSeq	ERR16332817
F-168	Bangladesh	Chattogram	AmpSeq	ERR16332812
F-169	Bangladesh	Chattogram	AmpSeq	ERR16332811
F-179	Bangladesh	Chattogram	AmpSeq	ERR16332819
M-005	Bangladesh	Chattogram	AmpSeq	ERR16332801
M-006	Bangladesh	Chattogram	AmpSeq	ERR16332802
M-015	Bangladesh	Chattogram	AmpSeq	ERR16332799
M-018	Bangladesh	Chattogram	AmpSeq	ERR16332798
M-029	Bangladesh	Chattogram	AmpSeq	ERR16332797
M-046	Bangladesh	Chattogram	AmpSeq	ERR16332795
M-054	Bangladesh	Chattogram	AmpSeq	ERR16332794
M-069	Bangladesh	Chattogram	AmpSeq	ERR16332791
M-073	Bangladesh	Chattogram	AmpSeq	ERR16332792
M-143	Bangladesh	Chattogram	AmpSeq	ERR16332816
M-146	Bangladesh	Chattogram	AmpSeq	ERR16332815
M-166	Bangladesh	Chattogram	AmpSeq	ERR16332814
M-167	Bangladesh	Chattogram	AmpSeq	ERR16332813
M-171	Bangladesh	Chattogram	AmpSeq	ERR16332810
M-172	Bangladesh	Chattogram	AmpSeq	ERR16332809
M-174	Bangladesh	Chattogram	AmpSeq	ERR16332808
M-175	Bangladesh	Chattogram	AmpSeq	ERR16332807
M-176	Bangladesh	Chattogram	AmpSeq	ERR16332806
M-177	Bangladesh	Chattogram	AmpSeq	ERR16332805
M-178	Bangladesh	Chattogram	AmpSeq	ERR16332804
M-181	Bangladesh	Chattogram	AmpSeq	ERR16332803
A14000-UF	Bhutan	Sarpang	AmpSeq	ERR16332828
A14003-UF	Bhutan	Sarpang	AmpSeq	ERR16332831
A14004-UF	Bhutan	Sarpang	AmpSeq	ERR16332832
A14005-UF	Bhutan	Sarpang	AmpSeq	ERR16332833
A14006-UF	Bhutan	Sarpang	AmpSeq	ERR16332840
A14007-UF	Bhutan	Sarpang	AmpSeq	ERR16332841
AF14001-UF	Bhutan	Tsirang	AmpSeq	ERR16332830
AH14001-UF	Bhutan	Wangdiphodrang	AmpSeq	ERR16332839
AH14002-UF	Bhutan	Wangdiphodrang	AmpSeq	ERR16332838
AH14004-UF	Bhutan	Wangdiphodrang	AmpSeq	ERR16332835
AH14005-UF	Bhutan	Wangdiphodrang	AmpSeq	ERR16332837
AH15007-UF	Bhutan	Wangdiphodrang	AmpSeq	ERR16332846
B14003-FMN	Bhutan	Sarpang	AmpSeq	ERR16332827
B14004-UF	Bhutan	Sarpang	AmpSeq	ERR16332836
B14005-UF	Bhutan	Sarpang	AmpSeq	ERR16332842
D14001-UF	Bhutan	Gelephu	AmpSeq	ERR16332829
G13001-UF	Bhutan	Sarpang	AmpSeq	ERR16332825
G14001-UF	Bhutan	Sarpang	AmpSeq	ERR16332826
UFA-01-MN	Bhutan	Sarpang	AmpSeq	ERR16332820
UFA-02-MN	Bhutan	Sarpang	AmpSeq	ERR16332821
UFB-01-MN	Bhutan	Sarpang	AmpSeq	ERR16332822
UFB-02-MN	Bhutan	Sarpang	AmpSeq	ERR16332823
UFD-01-MN	Bhutan	Sarpang	AmpSeq	ERR16332824
V15001-FMD	Bhutan	Samdrupjongkhar	AmpSeq	ERR16332845
X14001-UF	Bhutan	Pemagatshel	AmpSeq	ERR16332844
Z14001-UF	Bhutan	Trongsa	AmpSeq	ERR16332834
Z14002-FMD	Bhutan	Trongsa	AmpSeq	ERR16332843
india_C0924_Day_0	India	Tamil Nadu	WGS	SRR1740345
india_C1050	India	Tamil Nadu	WGS	SRR1738040
IndiaVII	India	Unknown	WGS	SRR332912,SRR332913,SRR332914,SRR332915
PV_IND-A4	India	Goa	WGS	ERR5740775
PV_IND-A5	India	Goa	WGS	ERR5740776
PV_IND-A8	India	Mumbai	WGS	ERR5740779
PV_IND-B2	India	Mumbai	WGS	ERR5740782
PV_IND-B3	India	Mumbai	WGS	ERR5740783
PV_IND-B5	India	Goa	WGS	ERR5740785
PV_IND-B6	India	Punjab	WGS	ERR5740786
PV_IND-B7	India	Goa	WGS	ERR5740787
PV_IND-B8	India	Gujarat	WGS	ERR5740788
PV_IND-C3	India	Gujarat	WGS	ERR5740791
PV_IND-C4	India	Mumbai	WGS	ERR5740792
PV_IND-C5	India	Mumbai	WGS	ERR5740793
PV_IND-C6	India	Mumbai	WGS	ERR5740794
PV_IND-C8	India	Mumbai	WGS	ERR5740796
PV_IND-D2	India	Mumbai	WGS	ERR5740798
PV_IND-D8	India	Gujarat	WGS	ERR5740804
PV_IND-E1	India	Punjab	WGS	ERR5740805
PV_IND-E3	India	Gujarat	WGS	ERR5740807
PV_IND-E7	India	Punjab	WGS	ERR5740811
PV_IND-E8	India	Punjab	WGS	ERR5740812
PX0001-CW	India	Maharashtra	WGS	ERR054087
NE-003	Nepal	Sudurpaschim	AmpSeq	ERR16332730,ERR16332731,ERR16332732
NE-004	Nepal	Sudurpaschim	AmpSeq	ERR16332733,ERR16332734,ERR16332735
NE-007	Nepal	Sudurpaschim	AmpSeq	ERR16332736,ERR16332737,ERR16332738
NE-008	Nepal	Sudurpaschim	AmpSeq	ERR16332739,ERR16332740,ERR16332741
NE-009	Nepal	Sudurpaschim	AmpSeq	ERR16332742,ERR16332743,ERR16332744
NE-010	Nepal	Sudurpaschim	AmpSeq	ERR16332745,ERR16332746,ERR16332747
NE-011	Nepal	Sudurpaschim	AmpSeq	ERR16332748,ERR16332749,ERR16332750
NE-012	Nepal	Sudurpaschim	AmpSeq	ERR16332751,ERR16332752,ERR16332753
NE-013_R	Nepal	Sudurpaschim	AmpSeq	ERR16332754,ERR16332755,ERR16332756
NE-015	Nepal	Sudurpaschim	AmpSeq	ERR16332757,ERR16332758,ERR16332759
NE-017	Nepal	Sudurpaschim	AmpSeq	ERR16332760,ERR16332761,ERR16332762
NE-018	Nepal	Sudurpaschim	AmpSeq	ERR16332763,ERR16332764,ERR16332765
NE-019	Nepal	Sudurpaschim	AmpSeq	ERR16332766,ERR16332767,ERR16332768
NE-020	Nepal	Sudurpaschim	AmpSeq	ERR16332769
NE-045	Nepal	Sudurpaschim	AmpSeq	ERR16332770,ERR16332771,ERR16332772
NE-071	Nepal	Sudurpaschim	AmpSeq	ERR16332773,ERR16332774,ERR16332775
NE-073	Nepal	Sudurpaschim	AmpSeq	ERR16332776,ERR16332777,ERR16332778
NE-074	Nepal	Sudurpaschim	AmpSeq	ERR16332779,ERR16332780,ERR16332781
NE-075	Nepal	Sudurpaschim	AmpSeq	ERR16332782,ERR16332783,ERR16332784
254-003	Pakistan	Thatta	AmpSeq	ERR16332847
254-004	Pakistan	Thatta	AmpSeq	ERR16332848
254-005	Pakistan	Thatta	AmpSeq	ERR16332849
254-006	Pakistan	Thatta	AmpSeq	ERR16000803
254-007	Pakistan	Thatta	AmpSeq	ERR16332850
254-008	Pakistan	Thatta	AmpSeq	ERR16332851
254-009	Pakistan	Thatta	AmpSeq	ERR16332852
254-010	Pakistan	Thatta	AmpSeq	ERR16332853
254-011	Pakistan	Thatta	AmpSeq	ERR16332854
254-012	Pakistan	Thatta	AmpSeq	ERR16332855
254-013	Pakistan	Thatta	AmpSeq	ERR16332856
254-014	Pakistan	Thatta	AmpSeq	ERR16332857
254-015	Pakistan	Thatta	AmpSeq	ERR16332858
254-016	Pakistan	Thatta	AmpSeq	ERR16332859
254-017	Pakistan	Thatta	AmpSeq	ERR16332860
254-019	Pakistan	Thatta	AmpSeq	ERR16332861
254-020	Pakistan	Thatta	AmpSeq	ERR16332862
254-021	Pakistan	Thatta	AmpSeq	ERR16332863
254-022	Pakistan	Thatta	AmpSeq	ERR16332864
254-023	Pakistan	Thatta	AmpSeq	ERR16332865
254-024	Pakistan	Thatta	AmpSeq	ERR16332866
254-025	Pakistan	Thatta	AmpSeq	ERR16332867
254-026	Pakistan	Thatta	AmpSeq	ERR16332868
254-027	Pakistan	Thatta	AmpSeq	ERR16332869
254-028	Pakistan	Thatta	AmpSeq	ERR16332870
254-029	Pakistan	Thatta	AmpSeq	ERR16332871
254-030	Pakistan	Thatta	AmpSeq	ERR16332872
254-031	Pakistan	Thatta	AmpSeq	ERR16332873
254-032	Pakistan	Thatta	AmpSeq	ERR16000805
254-033	Pakistan	Thatta	AmpSeq	ERR16332874
254-034	Pakistan	Thatta	AmpSeq	ERR16332875
254-035	Pakistan	Thatta	AmpSeq	ERR16332876
254-036	Pakistan	Thatta	AmpSeq	ERR16332877
254-037	Pakistan	Thatta	AmpSeq	ERR16332878
254-038	Pakistan	Thatta	AmpSeq	ERR16332879
254-040	Pakistan	Thatta	AmpSeq	ERR16332880
254-041	Pakistan	Thatta	AmpSeq	ERR16332881
254-043	Pakistan	Thatta	AmpSeq	ERR16332882
254-044	Pakistan	Thatta	AmpSeq	ERR16332883
254-045	Pakistan	Thatta	AmpSeq	ERR16332884
254-046	Pakistan	Thatta	AmpSeq	ERR16332885
254-047	Pakistan	Thatta	AmpSeq	ERR16332886
254-048	Pakistan	Thatta	AmpSeq	ERR16332887
254-049	Pakistan	Thatta	AmpSeq	ERR16332888
254-050	Pakistan	Thatta	AmpSeq	ERR16332889
254-051	Pakistan	Thatta	AmpSeq	ERR16332890
254-052	Pakistan	Thatta	AmpSeq	ERR16332891
254-053	Pakistan	Thatta	AmpSeq	ERR16332892
254-054	Pakistan	Thatta	AmpSeq	ERR16332893
254-055	Pakistan	Thatta	AmpSeq	ERR16332894
254-056	Pakistan	Thatta	AmpSeq	ERR16332895
254-057	Pakistan	Thatta	AmpSeq	ERR16332896
254-058	Pakistan	Thatta	AmpSeq	ERR16332897
254-059	Pakistan	Thatta	AmpSeq	ERR16332898
254-060	Pakistan	Thatta	AmpSeq	ERR16332899
254-061	Pakistan	Thatta	AmpSeq	ERR16332900
254-062	Pakistan	Thatta	AmpSeq	ERR16332901
254-063	Pakistan	Thatta	AmpSeq	ERR16332902
254-064	Pakistan	Thatta	AmpSeq	ERR16332903
254-065	Pakistan	Thatta	AmpSeq	ERR16332904
254-066	Pakistan	Thatta	AmpSeq	ERR16332905
254-067	Pakistan	Thatta	AmpSeq	ERR16332906
254-068	Pakistan	Thatta	AmpSeq	ERR16332907
254-069	Pakistan	Thatta	AmpSeq	ERR16332908
254-070	Pakistan	Thatta	AmpSeq	ERR16332909
254-071	Pakistan	Thatta	AmpSeq	ERR16332910
254-072	Pakistan	Thatta	AmpSeq	ERR16332911
254-073	Pakistan	Thatta	AmpSeq	ERR16332912
254-074	Pakistan	Thatta	AmpSeq	ERR16332913
254-075	Pakistan	Thatta	AmpSeq	ERR16332914
254-076	Pakistan	Thatta	AmpSeq	ERR16332915
254-078	Pakistan	Thatta	AmpSeq	ERR16332916
254-079	Pakistan	Thatta	AmpSeq	ERR16332917
254-080	Pakistan	Thatta	AmpSeq	ERR16332918
254-082	Pakistan	Thatta	AmpSeq	ERR16332919
254-083	Pakistan	Thatta	AmpSeq	ERR16332920
254-084	Pakistan	Thatta	AmpSeq	ERR16332921
254-085	Pakistan	Thatta	AmpSeq	ERR16332922
254-086	Pakistan	Thatta	AmpSeq	ERR16332923
254-088	Pakistan	Thatta	AmpSeq	ERR16332924
254-089	Pakistan	Thatta	AmpSeq	ERR16332925
254-090	Pakistan	Thatta	AmpSeq	ERR16332926
254-091	Pakistan	Thatta	AmpSeq	ERR16332927
254-092	Pakistan	Thatta	AmpSeq	ERR16332928
254-094	Pakistan	Thatta	AmpSeq	ERR16332929
254-095	Pakistan	Thatta	AmpSeq	ERR16332930
254-097	Pakistan	Thatta	AmpSeq	ERR16332931
254-100	Pakistan	Thatta	AmpSeq	ERR16332932
254-101	Pakistan	Thatta	AmpSeq	ERR16332933
254-102	Pakistan	Thatta	AmpSeq	ERR16332934
254-103	Pakistan	Thatta	AmpSeq	ERR16332935
254-104	Pakistan	Thatta	AmpSeq	ERR16332936
254-107	Pakistan	Thatta	AmpSeq	ERR16332937
254-109	Pakistan	Thatta	AmpSeq	ERR16332938
254-110	Pakistan	Thatta	AmpSeq	ERR16332939
254-111	Pakistan	Thatta	AmpSeq	ERR16332940
254-112	Pakistan	Thatta	AmpSeq	ERR16332941
254-114	Pakistan	Thatta	AmpSeq	ERR16332942
254-115	Pakistan	Thatta	AmpSeq	ERR16332943
254-116	Pakistan	Thatta	AmpSeq	ERR16332944
254-117	Pakistan	Thatta	AmpSeq	ERR16332945
254-118	Pakistan	Thatta	AmpSeq	ERR16332946
254-119	Pakistan	Thatta	AmpSeq	ERR16332947
254-120	Pakistan	Thatta	AmpSeq	ERR16332948
254-122	Pakistan	Thatta	AmpSeq	ERR16332949
254-123	Pakistan	Thatta	AmpSeq	ERR16332950
254-125	Pakistan	Thatta	AmpSeq	ERR16332951
254-126	Pakistan	Thatta	AmpSeq	ERR16332952
254-127	Pakistan	Thatta	AmpSeq	ERR16332953
254-128	Pakistan	Thatta	AmpSeq	ERR16332954
254-129	Pakistan	Thatta	AmpSeq	ERR16332955
254-130	Pakistan	Thatta	AmpSeq	ERR16332956
254-131	Pakistan	Thatta	AmpSeq	ERR16332957
254-132	Pakistan	Thatta	AmpSeq	ERR16332958
254-133	Pakistan	Thatta	AmpSeq	ERR16332959
254-134	Pakistan	Thatta	AmpSeq	ERR16332960
254-135	Pakistan	Thatta	AmpSeq	ERR16332961
254-136	Pakistan	Thatta	AmpSeq	ERR16332962
254-137	Pakistan	Thatta	AmpSeq	ERR16332963
254-139	Pakistan	Thatta	AmpSeq	ERR16332964
254-140	Pakistan	Thatta	AmpSeq	ERR16332965
254-141	Pakistan	Thatta	AmpSeq	ERR16332966
254-142	Pakistan	Thatta	AmpSeq	ERR16332967
254-143	Pakistan	Thatta	AmpSeq	ERR16332968
254-144	Pakistan	Thatta	AmpSeq	ERR16332969
254-145	Pakistan	Thatta	AmpSeq	ERR16332970
254-146	Pakistan	Thatta	AmpSeq	ERR16332971
254-147	Pakistan	Thatta	AmpSeq	ERR16332972
254-149	Pakistan	Thatta	AmpSeq	ERR16332973
254-150	Pakistan	Thatta	AmpSeq	ERR16332974
254-151	Pakistan	Thatta	AmpSeq	ERR16332975
254-152	Pakistan	Thatta	AmpSeq	ERR16332976
254-153	Pakistan	Thatta	AmpSeq	ERR16332977
254-154	Pakistan	Thatta	AmpSeq	ERR16332978
254-155	Pakistan	Thatta	AmpSeq	ERR16332979
254-156	Pakistan	Thatta	AmpSeq	ERR16332980
254-157	Pakistan	Thatta	AmpSeq	ERR16332981
254-158	Pakistan	Thatta	AmpSeq	ERR16332982
254-160	Pakistan	Thatta	AmpSeq	ERR16332983
254-162	Pakistan	Thatta	AmpSeq	ERR16332984
254-163	Pakistan	Thatta	AmpSeq	ERR16332985
254-164	Pakistan	Thatta	AmpSeq	ERR16332986
254-165	Pakistan	Thatta	AmpSeq	ERR16332987
254-166	Pakistan	Thatta	AmpSeq	ERR16332988
254-167	Pakistan	Thatta	AmpSeq	ERR16332989
254-168	Pakistan	Thatta	AmpSeq	ERR16332990
254-169	Pakistan	Thatta	AmpSeq	ERR16332991
254-170	Pakistan	Thatta	AmpSeq	ERR16332992
254-171	Pakistan	Thatta	AmpSeq	ERR16332993
254-173	Pakistan	Thatta	AmpSeq	ERR16332994
254-174	Pakistan	Thatta	AmpSeq	ERR16332995
254-176	Pakistan	Thatta	AmpSeq	ERR16332996
254-177	Pakistan	Thatta	AmpSeq	ERR16332997
254-179	Pakistan	Thatta	AmpSeq	ERR16332998
254-180	Pakistan	Thatta	AmpSeq	ERR16332999
254-181	Pakistan	Thatta	AmpSeq	ERR16333000
254-182	Pakistan	Thatta	AmpSeq	ERR16333001
254-183	Pakistan	Thatta	AmpSeq	ERR16333002
254-184	Pakistan	Thatta	AmpSeq	ERR16333003
254-185	Pakistan	Thatta	AmpSeq	ERR16333004
254-186	Pakistan	Thatta	AmpSeq	ERR16333005
254-187	Pakistan	Thatta	AmpSeq	ERR16333006
254-188	Pakistan	Thatta	AmpSeq	ERR16333007
254-189	Pakistan	Thatta	AmpSeq	ERR16333008
254-190	Pakistan	Thatta	AmpSeq	ERR16333009
254-191	Pakistan	Thatta	AmpSeq	ERR16333010
254-193	Pakistan	Thatta	AmpSeq	ERR16333011
254-194	Pakistan	Thatta	AmpSeq	ERR16333012
254-195	Pakistan	Thatta	AmpSeq	ERR16333013
254-196	Pakistan	Thatta	AmpSeq	ERR16333014
254-198	Pakistan	Thatta	AmpSeq	ERR16333015
254-199	Pakistan	Thatta	AmpSeq	ERR16333016
254-200	Pakistan	Thatta	AmpSeq	ERR16333017
254-201	Pakistan	Thatta	AmpSeq	ERR16333018
254-203	Pakistan	Thatta	AmpSeq	ERR16333019
254-204	Pakistan	Thatta	AmpSeq	ERR16333020
254-205	Pakistan	Thatta	AmpSeq	ERR16333021
254-206	Pakistan	Thatta	AmpSeq	ERR16333022
254-207	Pakistan	Thatta	AmpSeq	ERR16333023
254-208	Pakistan	Thatta	AmpSeq	ERR16333024
254-209	Pakistan	Thatta	AmpSeq	ERR16333025
254-210	Pakistan	Thatta	AmpSeq	ERR16333026
254-211	Pakistan	Thatta	AmpSeq	ERR16000807
254-212	Pakistan	Thatta	AmpSeq	ERR16333027
254-213	Pakistan	Thatta	AmpSeq	ERR16333028
254-214	Pakistan	Thatta	AmpSeq	ERR16333029
254-215	Pakistan	Thatta	AmpSeq	ERR16333030
254-216	Pakistan	Thatta	AmpSeq	ERR16333031
254-217	Pakistan	Thatta	AmpSeq	ERR16333032
254-218	Pakistan	Thatta	AmpSeq	ERR16333033
255-001	Pakistan	Karachi	AmpSeq	ERR16333034
255-002	Pakistan	Karachi	AmpSeq	ERR16333035
255-003	Pakistan	Karachi	AmpSeq	ERR16333036
255-004	Pakistan	Karachi	AmpSeq	ERR16333037
255-005	Pakistan	Karachi	AmpSeq	ERR16333038
255-006	Pakistan	Karachi	AmpSeq	ERR16333039
255-007	Pakistan	Karachi	AmpSeq	ERR16333040
255-008	Pakistan	Karachi	AmpSeq	ERR16333041
255-009	Pakistan	Karachi	AmpSeq	ERR16333042
255-010	Pakistan	Karachi	AmpSeq	ERR16333043
255-011	Pakistan	Karachi	AmpSeq	ERR16333044
255-012	Pakistan	Karachi	AmpSeq	ERR16333045
255-013	Pakistan	Karachi	AmpSeq	ERR16333046
255-014	Pakistan	Karachi	AmpSeq	ERR16333047
255-015	Pakistan	Karachi	AmpSeq	ERR16333048
255-016	Pakistan	Karachi	AmpSeq	ERR16333049
255-017	Pakistan	Karachi	AmpSeq	ERR16333050
255-018	Pakistan	Karachi	AmpSeq	ERR16333051
255-019	Pakistan	Karachi	AmpSeq	ERR16333052
255-020	Pakistan	Karachi	AmpSeq	ERR16333053
255-021	Pakistan	Karachi	AmpSeq	ERR16333054
255-022	Pakistan	Karachi	AmpSeq	ERR16333055
